# Mitochondrial DNA variant detection in over 6,500 rare disease families by the systematic analysis of exome and genome sequencing data resolves undiagnosed cases

**DOI:** 10.1101/2024.12.22.24319370

**Authors:** Sarah L. Stenton, Kristen Laricchia, Nicole J. Lake, Sushma Chaluvadi, Vijay Ganesh, Stephanie DiTroia, Ikeoluwa Osei-Owusu, Lynn Pais, Emily O’Heir, Christina Austin-Tse, Melanie O’Leary, Mayada Abu Shanap, Chelsea Barrows, Seth Berger, Carsten G. Bönnemann, Kinga M. Bujakowska, Dean R. Campagna, Alison G. Compton, Sandra Donkervoort, Mark D. Fleming, Lyndon Gallacher, Joseph G. Gleeson, Goknur Haliloglu, Eric A. Pierce, Emily M. Place, Vijay G. Sankaran, Akiko Shimamura, Zornitza Stark, Tiong Yang Tan, David R. Thorburn, Susan M. White, Genomics Research to Elucidate the Genetics of Rare Diseases (GREGoR) Consortium, Eric Vilain, Monkol Lek, Heidi L. Rehm, Anne O’Donnell-Luria

**Affiliations:** Program in Medical and Population Genetics, Broad Institute of MIT and Harvard, Cambridge, MA USA; Division of Genetics and Genomics, Boston Children’s Hospital, Harvard Medical School, Boston, MA, USA; Department of Genetics, Yale School of Medicine, New Haven, CT, USA; Center for Genomic Medicine, Massachusetts General Hospital, Boston, MA, USA; Hematology/Oncology, Bone Marrow Transplantation and Cellular Therapy, Pediatric Department, King Hussein Cancer Centre (KHCC), Amman, Jordan; University of California, Department of Neurosciences, San Diego, CA; Rady Children’s Institute for Genomic Medicine, San Diego, CA, USA; Children’s National Research Institute, Washington, DC, USA; Neuromuscular and Neurogenetic Disorders of Childhood Section, National Institute of Neurological Disorders and Stroke, National Institutes of Health, Bethesda, MD, USA; Ocular Genomics Institute, Massachusetts Eye and Ear, Department of Ophthalmology, Harvard Medical School, Boston, MA, USA; Department of Pathology, Boston Children’s Hospital and Harvard Medical School, Boston, Massachusetts, USA; Victorian Clinical Genetics Services, Murdoch Children’s Research Institute, Flemington Road, Melbourne, Australia; Department of Paediatrics, University of Melbourne, Melbourne, Australia; Division of Hematology/Oncology, Boston Children’s Hospital, Harvard Medical School, Boston, MA 02115, USA; Department of Pediatric Oncology, Dana-Farber Cancer Institute, Harvard Medical School, Boston, MA 02215, USA; Howard Hughes Medical Institute, Boston, MA 02115, USA; Broad Institute of MIT and Harvard, Cambridge, MA 02142, USA; Department of Hematology and Oncology, Boston Children’s Hospital, Boston, MA, USA; Institute for Clinical and Translational Science, University of California, Irvine, CA, USA

## Abstract

**Background:** Variants in the mitochondrial genome (mtDNA) cause a diverse collection of mitochondrial diseases and have extensive phenotypic overlap with Mendelian diseases encoded on the nuclear genome. The mtDNA is often not specifically evaluated in patients with suspected Mendelian disease, resulting in overlooked diagnostic variants.

**Methods:** Using dedicated pipelines to address the technical challenges posed by the mtDNA - circular genome, variant heteroplasmy, and nuclear misalignment - single nucleotide variants, small indels, and large mtDNA deletions were called from exome and genome sequencing data, in addition to RNA-sequencing when available. A cohort of 6,660 rare disease families were analyzed (5,625 genetically undiagnosed, 84%) from the Genomics Research to Elucidate the Genetics of Rare diseases (GREGoR) Consortium as well as other rare disease cohorts.

**Results:** Diagnostic mtDNA variants were identified in 10 previously genetically undiagnosed families (one large deletion, eight reported pathogenic variants, one novel pathogenic variant). In one additional undiagnosed proband, the detection of >900 heteroplasmic variants provided functional evidence of pathogenicity to a novel *de novo* variant in the nuclear gene *POLG* (DNA polymerase gamma), responsible for mtDNA replication and repair.

**Conclusion:** mtDNA variant calling from data generated by exome and genome sequencing for nuclear variant analysis resulted in a genetic diagnosis or detection of a candidate variant for 0.4% of undiagnosed families affected by a broad range of rare diseases.
