## Supplementary material for "Mitochondrial DNA variant detection in over 6,500 rare disease families by the systematic analysis of exome and genome sequencing data resolves undiagnosed cases": Table S1

### Sheet: Table_S1
chr	position	ref_allele	alt_allele	MITOMAP_confirmed	clinvar_P_or_LP
M	583	G	A	TRUE
M	591	C	T	TRUE	TRUE
M	616	T	C	TRUE	TRUE
M	1494	C	T	TRUE	TRUE
M	1555	A	G	TRUE	TRUE
M	1606	G	A	TRUE
M	1624	C	T	TRUE	TRUE
M	1630	A	G	TRUE
M	1644	G	A	TRUE	TRUE
M	3243	A	G	TRUE	TRUE
M	3243	A	T	TRUE	TRUE
M	3251	A	G	TRUE	TRUE
M	3252	A	G	TRUE
M	3255	G	A	TRUE	TRUE
M	3256	C	T	TRUE	TRUE
M	3258	T	C	TRUE	TRUE
M	3260	A	G	TRUE	TRUE
M	3271	T	C	TRUE	TRUE
M	3272	TT	T	TRUE
M	3280	A	G	TRUE
M	3291	T	C	TRUE	TRUE
M	3302	A	G	TRUE	TRUE
M	3303	C	T	TRUE	TRUE
M	3376	G	A	TRUE
M	3460	G	A	TRUE	TRUE
M	3481	G	A	TRUE
M	3570	CC	C	TRUE
M	3635	G	A	TRUE	TRUE
M	3688	G	A	TRUE
M	3697	G	A	TRUE	TRUE
M	3700	G	A	TRUE
M	3733	G	A	TRUE
M	3890	G	A	TRUE	TRUE
M	3902	ACCTTGC	GCAAGGT	TRUE	TRUE
M	3946	G	A	TRUE	TRUE
M	4171	C	A	TRUE
M	4298	G	A	TRUE
M	4300	A	G	TRUE	TRUE
M	4308	G	A	TRUE
M	4332	G	A	TRUE
M	4450	G	A	TRUE	TRUE
M	4810	G	A	TRUE
M	5521	G	A	TRUE	TRUE
M	5537	A	AT	TRUE
M	5556	G	A	TRUE
M	5650	G	A	TRUE	TRUE
M	5690	A	G	TRUE	TRUE
M	5703	G	A	TRUE	TRUE
M	5728	T	C	TRUE	TRUE
M	5920	G	A	TRUE	TRUE
M	6930	G	A	TRUE	TRUE
M	7445	A	G	TRUE	TRUE
M	7471	C	CC	TRUE
M	7465	A	AC	TRUE	TRUE
M	7497	G	A	TRUE	TRUE
M	7510	T	C	TRUE	TRUE
M	7511	T	C	TRUE	TRUE
M	7512	T	C	TRUE	TRUE
M	7587	T	C	TRUE
M	7896	G	A	TRUE
M	8087	TT	T	TRUE
M	8306	T	C	TRUE
M	8313	G	A	TRUE	TRUE
M	8340	G	A	TRUE	TRUE
M	8344	A	G	TRUE	TRUE
M	8356	T	C	TRUE	TRUE
M	8363	G	A	TRUE	TRUE
M	8528	T	C	TRUE	TRUE
M	8618	T	TT	TRUE
M	8851	T	C	TRUE
M	8969	G	A	TRUE	TRUE
M	8993	T	C	TRUE	TRUE
M	8993	T	G	TRUE	TRUE
M	8993	TG	CA	TRUE
M	9035	T	C	TRUE	TRUE
M	9155	A	G	TRUE	TRUE
M	9176	T	C	TRUE	TRUE
M	9176	T	G	TRUE	TRUE
M	9185	T	C	TRUE	TRUE
M	9191	T	C	TRUE	TRUE
M	9204	ATA	A	TRUE
M	9479	TTTTTTCTTCGCAGGA	T	TRUE	TRUE
M	9537	C	CC	TRUE
M	9952	G	A	TRUE
M	10010	T	C	TRUE
M	10158	T	C	TRUE	TRUE
M	10191	T	C	TRUE	TRUE
M	10197	G	A	TRUE	TRUE
M	10254	G	A	TRUE
M	10663	T	C	TRUE	TRUE
M	11777	C	A	TRUE	TRUE
M	11778	G	A	TRUE	TRUE
M	12147	G	A	TRUE	TRUE
M	12201	T	C	TRUE	TRUE
M	12258	C	A	TRUE	TRUE
M	12276	G	A	TRUE	TRUE
M	12294	G	A	TRUE
M	12315	G	A	TRUE	TRUE
M	12316	G	A	TRUE
M	12424	AA	A	TRUE	TRUE
M	12706	T	C	TRUE	TRUE
M	13042	G	A	TRUE	TRUE
M	13051	G	A	TRUE
M	13094	T	C	TRUE	TRUE
M	13379	A	G	TRUE
M	13513	G	A	TRUE	TRUE
M	13514	A	G	TRUE	TRUE
M	14453	G	A	TRUE	TRUE
M	14459	G	A	TRUE	TRUE
M	14482	C	A	TRUE	TRUE
M	14482	C	G	TRUE	TRUE
M	14484	T	C	TRUE	TRUE
M	14487	T	C	TRUE	TRUE
M	14495	A	G	TRUE	TRUE
M	14511	CTA	C	TRUE	TRUE
M	14568	C	T	TRUE	TRUE
M	14597	A	G	TRUE
M	14674	T	C	TRUE	TRUE
M	14709	T	C	TRUE	TRUE
M	14710	G	A	TRUE
M	14786	ATTAA	A	TRUE
M	14849	T	C	TRUE
M	15150	G	A	TRUE	TRUE
M	15242	G	A	TRUE	TRUE
M	15579	A	G	TRUE
M	15923	A	G	TRUE	TRUE
M	15990	C	T	TRUE	TRUE
M	3242	G	A		TRUE
M	5591	G	A		TRUE
M	9203	CAT	C		TRUE
M	14846	G	A		TRUE
M	14780	AAATT	A		TRUE
M	10406	G	A		TRUE
M	12258	C	T		TRUE
M	12264	C	T		TRUE
M	16002	T	C		TRUE
M	1659	T	C		TRUE
M	4296	G	A		TRUE
M	5536	A	AT		TRUE
M	5540	G	A		TRUE
M	5543	T	C		TRUE
M	618	T	C		TRUE
M	7566	G	A		TRUE
M	8362	T	G		TRUE
M	13063	G	A		TRUE
M	3502	T	C		TRUE
M	8783	G	A		TRUE
M	9049	G	A		TRUE
M	9134	A	G		TRUE
M	3761	C	A		TRUE
M	14724	G	A		TRUE
M	7453	G	A		TRUE
